# Improving Diagnostic Precision: Urine Proteomics Identifies Promising Biomarkers for Necrotizing Enterocolitis

**DOI:** 10.1101/2024.03.21.24304374

**Authors:** Stephen Mackay, Lauren C. Frazer, Grace K. Bailey, Claire M. Miller, Qingqing Gong, Olivia N. DeWitt, Misty Good

## Abstract

**Background:** Necrotizing enterocolitis (NEC) is a severe intestinal disease that primarily impacts preterm infants. Current diagnostic tools are inadequate, so urine proteomics was performed for patients with and without NEC to identify putative biomarkers.

**Research design and methods:** The abundance of urinary proteins detected using an aptamer-based microarray was compared for infants with NEC (*n*=20) and controls, age-matched (*n*=8) or self-matched (*n*=12). Spearman *r* correlation and hierarchical cluster analysis were performed. The area under the curve (AUC) was calculated for receiver operator characteristic curves (ROC).

**Results:** Ninety-nine proteins differed in NEC vs. controls based on median fold change (Log_2_ ± 1.1) and significance (*P* < 0.05). Patterns of abundance were consistent for both types of matching, and samples clustered based on NEC severity. Two panels were built to differentiate between infants with and without NEC. Panel 1 included proteins associated with inflammation/NEC and produced by the intestinal epithelium (REG1B, REG3A, FABP2, DEFA5, AUC 0.90). Panel 2 consisted of proteins with the largest fold change between NEC vs. controls and the highest individual AUC values (REG1B, SSBP1, CRYZL1, ITM2B, IL36B, IL36RN, AUC 0.98).

**Conclusions:** Urine proteins significantly differ between infants with and without NEC, which supports their potential as future biomarkers.

**Graphical abstract.** Overview of study findings. Created with Biorender.com
