## Supplemental Table 1 for "Improving Diagnostic Precision: Urine Proteomics Identifies Promising Biomarkers for Necrotizing Enterocolitis"

### Sheet: Matched cohorts
Supplementary Table S1: Summary of differentially abundant proteins.
Proteins identified at more than one aptamer dilution range are marked with an asterisk (*)
Full cohort								Age-Matched Cohort								Self-Matched Cohort
Protein Name	UniProt ID	Gene Symbol	Log2 Median Fold Change	P value	Median Fold change	P value (-Log10)		Protein Name	UniProt ID	Gene Symbol	Log2 Median Fold Change	P value	Median Fold change	P value (-Log10)		Protein Name	UniProt ID	Gene Symbol	Log2 Median Fold Change	P value	Median Fold change	P value (-Log10)
Increased in NEC								Increased in NEC								Increased in NEC
Lithostathine-1-beta	P48304	REG1B	3.2	0.001	9.18959	3		Lithostathine-1-beta	P48304	REG1B	5.4	0.0014	42.2243	2.85387		Single-stranded DNA-binding protein, mitochondrial	Q04837	SSBP1	2.8	0.0076	6.9644	2.11919
Single-stranded DNA-binding protein, mitochondrial	Q04837	SSBP1	2.5	0.0006	5.65685	3.22185		Follicle stimulating hormone	P01215	CGA|FSHB	2.9	0.17	7.46426	0.769551		Quinone oxidoreductase-like protein 1	O95825	CRYZL1	1.8	0.11	3.4822	0.958607
Luteinizing hormone	P01215	CGA|LHB	1.9	0.021	3.73213	1.67778		Resistin	Q9HD89	RETN	2.9	0.011	7.46426	1.95861		Chitotriosidase-1*	Q13231	CHIT1	1.5	0.026	2.82843	1.58503
Quinone oxidoreductase-like protein 1	O95825	CRYZL1	1.9	0.002	3.73213	2.69897		Luteinizing hormone	P01215	CGA|LHB	2.8	0.23	6.9644	0.638272		Defensin-5	Q01523	DEFA5	1.5	0.2	2.82843	0.69897
Coagulation factor Ixab	P00740	F9	1.7	0.046	3.24901	1.33724		Haptoglobin isoform 2*	P00738	HP	2.8	0.21	6.9644	0.677781		Apolipoprotein E (isoform E4)*	P02649	APOE	1.4	0.38	2.63902	0.420216
Fatty acid-binding protein, intestinal	P12104	FABP2	1.6	0.027	3.03143	1.56864		Lipopolysaccharide-binding protein	P18428	LBP	2.7	0.033	6.49802	1.48149		CD48 antigen	P09326	CD48	1.4	0.0014	2.63902	2.85387
Defensin-5	Q01523	DEFA5	1.6	0.024	3.03143	1.61979		Hepcidin	P81172	HAMP	2.4	0.24	5.27803	0.619789		Chitotriosidase-1*	Q13231	CHIT1	1.4	0.019	2.63902	1.72125
Apolipoprotein E (isoform E4)*	P02649	APOE	1.6	0.091	3.03143	1.04096		Coagulation factor Ixab	P00740	F9	2.4	0.096	5.27803	1.01773		Lysosomal protective protein	P10619	CTSA	1.4	0.072	2.63902	1.14267
Hepcidin	P81172	HAMP	1.6	0.0074	3.03143	2.13077		Chitinase-3-like protein 1	P36222	CHI3L1	2.4	0.026	5.27803	1.58503		Copper transport protein ATOX1	O00244	ATOX1	1.3	0.31	2.46229	0.508638
Fatty acid-binding protein, adipocyte*	P15090	FABP4	1.6	0.0033	3.03143	2.48149		V-set and immunoglobulin domain-containing protein 4	Q9Y279	VSIG4	2.4	0.019	5.27803	1.72125		C4a anaphylatoxin	P0C0L4	C4A|C4B	1.3	0.047	2.46229	1.3279
Chitinase-3-like protein 1	P36222	CHI3L1	1.5	0.0055	2.82843	2.25964		Coagulation factor IX	P00740	F9	2.3	0.083	4.92458	1.08092		Luteinizing hormone	P01215	CGA|LHB	1.3	0.01	2.46229	2
Fatty acid-binding protein, liver	P07148	FABP1	1.5	0.0053	2.82843	2.27572		Eosinophil cationic protein	P12724	RNASE3	2.3	0.055	4.92458	1.25964		Eukaryotic translation initiation factor 5A-2	Q9GZV4	EIF5A2	1.3	0.23	2.46229	0.638272
Coagulation factor IX	P00740	F9	1.5	0.062	2.82843	1.20761		Quinone oxidoreductase-like protein 1	O95825	CRYZL1	2.3	0.002	4.92458	2.69897		Fatty acid-binding protein, adipocyte	P15090	FABP4	1.3	0.031	2.46229	1.50864
Regenerating islet-derived protein 3-alpha	Q06141	REG3A	1.4	0.0011	2.63902	2.95861		Spondin-2	Q9BUD6	SPON2	2.2	0.015	4.59479	1.82391		Hepcidin	P81172	HAMP	1.3	0.0044	2.46229	2.35655
Fatty acid-binding protein, adipocyte*	P15090	FABP4	1.4	0.015	2.63902	1.82391		Beta-microseminoprotein	P08118	MSMB	2.1	0.16	4.28709	0.79588		Hematopoietic lineage cell-specific protein	P14317	HCLS1	1.3	0.024	2.46229	1.61979
Follicle stimulating hormone	P01215	CGA|FSHB	1.4	0.054	2.63902	1.26761		Fatty acid-binding protein, intestinal	P12104	FABP2	2.1	0.13	4.28709	0.886057		Regenerating islet-derived protein 3-alpha	Q06141	REG3A	1.3	0.029	2.46229	1.5376
Lysosomal protective protein	P10619	CTSA	1.4	0.065	2.63902	1.18709		Matrix metalloproteinase-9	P14780	MMP9	2.1	0.092	4.28709	1.03621		Complement C2	P06681	C2	1.2	0.17	2.2974	0.769551
Complement C2	P06681	C2	1.4	0.0031	2.63902	2.50864		Neutrophil elastase	P08246	ELANE	2.1	0.005	4.28709	2.30103		Coagulation factor IXab	P00740	F9	1.2	0.27	2.2974	0.568636
V-set and immunoglobulin domain-containing protein 4	Q9Y279	VSIG4	1.3	0.0035	2.46229	2.45593		Ribonuclease K6	Q93091	RNASE6	2	0.078	4	1.10791		Lithostathine-1-beta	P48304	REG1B	1.2	0.11	2.2974	0.958607
Hematopoietic lineage cell-specific protein	P14317	HCLS1	1.3	0.0018	2.46229	2.74473		Leukocyte immunoglobulin-like receptor subfamily A member 3	Q8N6C8	LILRA3	2	0.032	4	1.49485		Small ubiquitin-related modifier 3	P55854	SUMO3	1.2	0.061	2.2974	1.21467
CD48 antigen	P09326	CD48	1.3	6.8e-05	2.46229	4.16749		Uncharacterized protein C1orf226	A1L170	C1orf226	2	0.0089	4	2.05061		AP-2 complex subunit alpha-2	O94973	AP2A2	1.1	0.18	2.14355	0.744727
Ribonuclease K6	Q93091	RNASE6	1.3	0.0041	2.46229	2.38722		Complement C2	P06681	C2	2	0.0022	4	2.65758		Apolipoprotein E (isoform E2)*	P02649	APOE	1.1	0.41	2.14355	0.387216
Uncharacterized protein C1orf226	A1L170	C1orf226	1.3	0.0054	2.46229	2.26761		Complement component C1q receptor	Q9NPY3	CD93	1.9	0.32	3.73213	0.49485		Fatty acid-binding protein, liver	P07148	FABP1	1.1	0.082	2.14355	1.08619
Chitotriosidase-1*	Q13231	CHIT1	1.2	0.025	2.2974	1.60206		Plasma serine protease inhibitor	P05154	SERPINA5	1.9	0.3	3.73213	0.522879		FK506 binding protein 1A	P62942	FKBP1A	1.1	0.53	2.14355	0.275724
Lipopolysaccharide-binding protein	P18428	LBP	1.2	0.0094	2.2974	2.02687		Fatty acid-binding protein, adipocyte*	P15090	FABP4	1.9	0.07	3.73213	1.1549		Insulin-like growth factor-binding protein 2	P18065	IGFBP2	1.1	0.75	2.14355	0.124939
Chitotriosidase-1*	Q13231	CHIT1	1.2	0.0086	2.2974	2.0655		Myeloid cell nuclear differentiation antigen	P41218	MNDA	1.9	0.05	3.73213	1.30103		Potassium voltage-gated channel subfamily A member 10	Q16322	KCNA10	1.1	0.044	2.14355	1.35655
Leukocyte immunoglobulin-like receptor subfamily A member 3	Q8N6C8	LILRA3	1.2	0.017	2.2974	1.76955		Carboxypeptidase A4	Q9UI42	CPA4	1.8	0.57	3.4822	0.244125		Calcipressin-3	Q9UKA8	RCAN3	1.1	0.12	2.14355	0.920819
Complement component C9*	P02748	C9	1.1	0.061	2.14355	1.21467		Plasma protease C1 inhibitor	P05155	SERPING1	1.8	0.1	3.4822	1		V-set and immunoglobulin domain-containing protein 4	Q9Y279	VSIG4	1.1	0.089	2.14355	1.05061
Calcipressin-3	Q9UKA8	RCAN3	1.1	0.014	2.14355	1.85387		Apolipoprotein E (isoform E4)	P02649	APOE	1.8	0.091	3.4822	1.04096
Properdin	P27918	CFP	1.1	0.0074	2.14355	2.13077		Ribonuclease pancreatic	P07998	RNASE1	1.8	0.038	3.4822	1.42022		Decreasd in NEC
Pleiotrophin	P21246	PTN	1.1	0.014	2.14355	1.85387		Complement component C9*	P02748	C9	1.8	0.034	3.4822	1.46852
Resistin	Q9HD89	RETN	1.1	0.011	2.14355	1.95861		Scavenger receptor class F member 1	Q14162	SCARF1	1.8	0.032	3.4822	1.49485		C->U-editing enzyme APOBEC-2	Q9Y235	APOBEC2	-3.1	0.076	0.116629	1.11919
Complement component C9*	P02748	C9	1.1	0.069	2.14355	1.16115		Regenerating islet-derived protein 3-alpha*	Q06141	REG3A	1.8	0.023	3.4822	1.63827		Interleukin-36 beta	Q9NZH7	IL36B	-2.6	5.9e-05	0.164938	4.22915
Retinoic acid receptor responder protein 2	Q99969	RARRES2	1.1	0.073	2.14355	1.13668		Netrin receptor UNC5C	O95185	UNC5C	1.8	0.00057	3.4822	3.24413		Integral membrane protein 2B	Q9Y287	ITM2B	-2.6	0.0083	0.164938	2.08092
Netrin receptor UNC5C	O95185	UNC5C	1.1	0.006	2.14355	2.22185		Low affinity immunoglobulin gamma Fc region receptor II-b	P31994	FCGR2B	1.7	0.17	3.24901	0.769551		Angiopoietin-related protein 1:C-Term, Fibrinogen domian	O95841	ANGPTL1	-2.5	0.0035	0.176777	2.45593
Apolipoprotein E (isoform E2)*	P02649	APOE	1.1	0.099	2.14355	1.00436		Complement C1q subcomponent	P02745	C1QA	1.7	0.11	3.24901	0.958607		Noelin-2*	O95897	OLFM2	-2.4	0.03	0.189465	1.52288
Haptoglobin isoform 2	P00738	HP	1.1	0.18	2.14355	0.744727		Properdin	P27918	CFP	1.7	0.1	3.24901	1		Alpha-2-macroglobulin-like protein 1	A8K2U0	A2ML1	-2.3	0.011	0.203063	1.95861
								Macrophage receptor MARCO	Q9UEW3	MARCO	1.7	0.07	3.24901	1.1549		Carbonic anhydrase 3	P07451	CA3	-2.1	0.3	0.233258	0.522879
Decreased in NEC								Complement component C9*	P02748	C9	1.7	0.029	3.24901	1.5376		Ficolin-2	Q15485	FCN2	-2.1	0.025	0.233258	1.60206
								Myeloblastin*	P24158	PRTN3	1.7	0.0016	3.24901	2.79588		Spondin-2	Q9BUD6	SPON2	-2.1	0.023	0.233258	1.63827
Integral membrane protein 2B	Q9Y287	ITM2B	-3.3	0.0003	0.101532	3.52288		Gelsolin	P06396	GSN	1.6	0.96	3.03143	0.0177288		Leucine-rich repeat-containing protein 15	Q8TF66	LRRC15	-2	0.17	0.25	0.769551
Alpha-2-macroglobulin-like protein 1	A8K2U0	A2ML1	-2.8	0.0013	0.143587	2.88606		Fetuin-B	Q9UGM5	FETUB	1.6	0.33	3.03143	0.481486		Protein disulfide-isomerase	P07237	P4HB	-2	0.073	0.25	1.13668
Interleukin-36 beta	Q9NZH7	IL36B	-2.6	1.1e-06	0.164938	5.95861		Haptoglobin*	P00738	HP	1.6	0.29	3.03143	0.537602		Peptidyl-prolyl cis-trans isomerase C	P45877	PPIC	-2	0.2	0.25	0.69897
Ficolin-2	Q15485	FCN2	-2.1	0.34	0.233258	0.468521		Transcobalamin-1	P20061	TCN1	1.6	0.25	3.03143	0.60206		Unique cartilage matrix-associated protein	Q8WVF2	UCMA	-2	0.015	0.25	1.82391
Protein-glutamine gamma-glutamyltransferase E	Q08188	TGM3	-2.1	0.0038	0.233258	2.42022		Fatty acid-binding protein, adipocyte*	P15090	FABP4	1.6	0.059	3.03143	1.22915		Poly(ADP-ribose) glycohydrolase ARH3	Q9NX46	ADPRS	-1.9	0.041	0.267943	1.38722
Oligoribonuclease, mitochondrial	Q9Y3B8	REXO2	-1.9	0.00055	0.267943	3.25964		Defensin-5	Q01523	DEFA5	1.6	0.052	3.03143	1.284		Myeloid cell nuclear differentiation antigen	P41218	MNDA	-1.8	0.096	0.287175	1.01773
Poly(ADP-ribose) glycohydrolase ARH3	Q9NX46	ADPRS	-1.9	0.014	0.267943	1.85387		Angiopoietin-2*	O15123	ANGPT2	1.6	0.05	3.03143	1.30103		Protein-arginine deiminase type-1	Q9ULC6	PADI1	-1.8	0.01	0.287175	2
Angiopoietin-related protein 1:C-Term, Fibrinogen domian	O95841	ANGPTL1	-1.8	0.037	0.287175	1.4318		Regenerating islet-derived protein 3-gamma*	Q6UW15	REG3G	1.6	0.027	3.03143	1.56864		Serpin B13	Q9UIV8	SERPINB13	-1.8	0.00034	0.287175	3.46852
Kallikrein-10	O43240	KLK10	-1.8	0.0015	0.287175	2.82391		Fibrinogen	P02671	FGA|FGB|FGG	1.5	0.41	2.82843	0.387216		SHC-transforming protein 1:Src Homology domain	P29353	SHC1	-1.8	0.28	0.287175	0.552842
Serpin B13	Q9UIV8	SERPINB13	-1.7	0.011	0.307786	1.95861		Complement C1q tumor necrosis factor-related protein 5	Q9BXJ0	C1QTNF5	1.5	0.16	2.82843	0.79588		Spondin-1	Q9HCB6	SPON1	-1.8	0.086	0.287175	1.0655
Unique cartilage matrix-associated protein	Q8WVF2	UCMA	-1.6	0.017	0.329877	1.76955		Immunoglobulin J chain	P01591	JCHAIN	1.5	0.13	2.82843	0.886057		Collagen alpha-1(VI) chain	P12109	COL6A1	-1.7	0.03	0.307786	1.52288
Amiloride-sensitive amine oxidase [copper-containing]	P19801	AOC1	-1.6	0.068	0.329877	1.16749		Complement factor H-related protein 1	Q03591	CFHR1	1.5	0.12	2.82843	0.920819		Kallikrein-10	O43240	KLK10	-1.7	0.037	0.307786	1.4318
Inositol-tetrakisphosphate 1-kinase	Q13572	ITPK1	-1.6	0.00057	0.329877	3.24413		Cadherin-5	P33151	CDH5	1.5	0.11	2.82843	0.958607		Galectin-3	P17931	LGALS3	-1.7	0.2	0.307786	0.69897
Squamous cell carcinoma antigen 1	P29508	SERPINB3	-1.6	0.0034	0.329877	2.46852		Complement factor B	P00751	CFB	1.5	0.091	2.82843	1.04096		Membrane-associated progesterone receptor component 1	O00264	PGRMC1	-1.7	0.092	0.307786	1.03621
Membrane-associated progesterone receptor component 1	O00264	PGRMC1	-1.6	0.021	0.329877	1.67778		C-C motif chemokine 16	O15467	CCL16	1.5	0.028	2.82843	1.55284		Protein phosphatase inhibitor 2	P41236	PPP1R2	-1.7	0.043	0.307786	1.36653
Purine nucleoside phosphorylase*	P00491	PNP	-1.5	0.28	0.353553	0.552842		Fatty acid-binding protein, liver	P07148	FABP1	1.5	0.0024	2.82843	2.61979		Protein-glutamine gamma-glutamyltransferase E	Q08188	TGM3	-1.7	0.035	0.307786	1.45593
Podocalyxin-like protein 2	Q9NZ53	PODXL2	-1.5	0.012	0.353553	1.92082		Annexin A3	P12429	ANXA3	1.4	0.11	2.63902	0.958607		Sodium/potassium-transporting ATPase subunit beta-3	P54709	ATP1B3	-1.6	0.056	0.329877	1.25181
Protein phosphatase inhibitor 2	P41236	PPP1R2	-1.5	0.0032	0.353553	2.49485		Retinoic acid receptor responder protein 2	Q99969	RARRES2	1.4	0.11	2.63902	0.958607		UPF0510 protein INM02	Q5UCC4	EMC10	-1.6	0.028	0.329877	1.55284
Protein-arginine deiminase type-1	Q9ULC6	PADI1	-1.5	0.052	0.353553	1.284		Endothelin-2	P20800	EDN2	1.4	0.1	2.63902	1		Inositol-tetrakisphosphate 1-kinase	Q13572	ITPK1	-1.6	0.0023	0.329877	2.63827
Epidermal growth factor receptor kinase substrate 8-like protein 2	Q9H6S3	EPS8L2	-1.5	0.0016	0.353553	2.79588		Angiopoietin-2*	O15123	ANGPT2	1.4	0.062	2.63902	1.20761		Leucine-rich repeat and transmembrane domain-containing protein 1	Q9HBL6	LRTM1	-1.6	0.00028	0.329877	3.55284
6-phosphogluconate dehydrogenase, decarboxylating	P52209	PGD	-1.5	0.089	0.353553	1.05061		Complement component C8 gamma chain	P07360	C8G	1.4	0.034	2.63902	1.46852		Squamous cell carcinoma antigen 1	P29508	SERPINB3	-1.6	0.004	0.329877	2.39794
Gamma-enolase	P09104	ENO2	-1.4	0.00042	0.378929	3.37675		Antibacterial protein LL-37	P49913	CAMP	1.3	0.15	2.46229	0.823909		alpha-Fetoprotein	P02771	AFP	-1.5	0.007	0.353553	2.1549
Glycogen phosphorylase, liver form	P06737	PYGL	-1.4	0.0097	0.378929	2.01323		Fas apoptotic inhibitory molecule 3	O60667	FCMR	1.3	0.14	2.46229	0.853872		Complement C4b	P0C0L4	C4A|C4B	-1.5	0.19	0.353553	0.721246
Purine nucleoside phosphorylase*	P00491	PNP	-1.4	0.26	0.378929	0.585027		Hemoglobin	P69905	HBA1|HBB	1.3	0.13	2.46229	0.886057		Dickkopf-related protein 3*	Q9UBP4	DKK3	-1.5	0.0063	0.353553	2.20066
Collagen alpha-1(VI) chain	P12109	COL6A1	-1.4	0.0021	0.378929	2.67778		RGM domain family member B	Q6NW40	RGMB	1.3	0.12	2.46229	0.920819		Epidermal growth factor receptor kinase substrate 8-like protein 2	Q9H6S3	EPS8L2	-1.5	0.081	0.353553	1.09151
Calcium-binding protein 39	Q9Y376	CAB39	-1.4	0.032	0.378929	1.49485		Kallistatin	P29622	SERPINA4	1.3	0.12	2.46229	0.920819		Inter-alpha-trypsin inhibitor heavy chain H2	P19823	ITIH2	-1.5	0.35	0.353553	0.455932
Phosphoserine aminotransferase	Q9Y617	PSAT1	-1.4	0.1	0.378929	1		Calcipressin-3	Q9UKA8	RCAN3	1.3	0.072	2.46229	1.14267		Tyrosine-protein kinase Lyn, isoform B	P07948	LYN	-1.5	0.21	0.353553	0.677781
Interleukin-36 receptor antagonist protein	Q9UBH0	IL36RN	-1.4	7.7e-06	0.378929	5.11351		Stromal cell-derived factor 1	P48061	CXCL12	1.3	0.071	2.46229	1.14874		Malignant T-cell-amplified sequence 1	Q9ULC4	MCTS1	-1.5	0.012	0.353553	1.92082
Beta-catenin-interacting protein 1	Q9NSA3	CTNNBIP1	-1.4	0.02	0.378929	1.69897		Tenascin	P24821	TNC	1.3	0.065	2.46229	1.18709		Meprin A subunit alpha	Q16819	MEP1A	-1.5	0.11	0.353553	0.958607
Tuftelin	Q9NNX1	TUFT1	-1.4	0.0026	0.378929	2.58503		Single-stranded DNA-binding protein, mitochondrial	Q04837	SSBP1	1.3	0.034	2.46229	1.46852		Neuroblastoma suppressor of tumorigenicity 1	P41271	NBL1	-1.5	0.039	0.353553	1.40894
UPF0160 protein MYG1, mitochondrial	Q9HB07	MYG1	-1.4	0.0032	0.378929	2.49485		Apolipoprotein C-I	P02654	APOC1	1.3	0.0075	2.46229	2.12494		6-phosphogluconate dehydrogenase, decarboxylating	P52209	PGD	-1.5	0.52	0.353553	0.283997
14-3-3 protein gamma	P61981	YWHAG	-1.4	0.17	0.378929	0.769551		T-cell surface antigen CD2	P06729	CD2	1.2	0.6	2.2974	0.221849		Podocalyxin-like protein 2	Q9NZ53	PODXL2	-1.5	0.051	0.353553	1.29243
Serpin B4	P48594	SERPINB4	-1.3	0.0051	0.406126	2.29243		Myoglobin	P02144	MB	1.2	0.41	2.2974	0.387216		Phosphoserine aminotransferase	Q9Y617	PSAT1	-1.5	0.36	0.353553	0.443697
Citrate synthase, mitochondrial	O75390	CS	-1.3	0.034	0.406126	1.46852		Carbonic anhydrase 6	P23280	CA6	1.2	0.31	2.2974	0.508638		Glycogen phosphorylase, liver form	P06737	PYGL	-1.5	0.029	0.353553	1.5376
Glutathione reductase, mitochondrial	P00390	GSR	-1.3	0.0014	0.406126	2.85387		Melanoma-derived growth regulatory protein	Q16674	MIA	1.2	0.22	2.2974	0.657577		14-3-3 protein gamma	P61981	YWHAG	-1.5	0.21	0.353553	0.677781
Thioredoxin domain-containing protein 12	O95881	TXNDC12	-1.3	0.091	0.406126	1.04096		D-dimer*	P02671	FGA	1.2	0.15	2.2974	0.823909		Muellerian-inhibiting factor	P03971	AMH	-1.4	0.014	0.378929	1.85387
Meprin A subunit alpha	Q16819	MEP1A	-1.3	0.027	0.406126	1.56864		Complement component C6	P13671	C6	1.2	0.093	2.2974	1.03152		Complement C5	P01031	C5	-1.4	0.37	0.378929	0.431798
PAI-2	P05120	SERPINB2	-1.3	0.0035	0.406126	2.45593		Myeloperoxidase	P05164	MPO	1.2	0.085	2.2974	1.07058		Corticotropin-releasing factor-binding protein	P24387	CRHBP	-1.4	0.075	0.378929	1.12494
Muellerian-inhibiting factor	P03971	AMH	-1.3	0.0096	0.406126	2.01773		Monocyte differentiation antigen CD14, soluble*	P08571	CD14	1.2	0.062	2.2974	1.20761		Beta-catenin-interacting protein 1	Q9NSA3	CTNNBIP1	-1.4	0.08	0.378929	1.09691
Epidermal growth factor:Extracellular domain	P01133	EGF	-1.3	0.14	0.406126	0.853872		Tubulointerstitial nephritis antigen-like	Q9GZM7	TINAGL1	1.2	0.053	2.2974	1.27572		Desmocollin-2	Q02487	DSC2	-1.4	0.0046	0.378929	2.33724
Lysophosphatidic acid phosphatase type 6	Q9NPH0	ACP6	-1.3	0.025	0.406126	1.60206		B melanoma antigen 3	Q86Y29	BAGE3	1.2	0.049	2.2974	1.3098		Alpha-enolase	P06733	ENO1	-1.4	0.12	0.378929	0.920819
Protein disulfide-isomerase	P07237	P4HB	-1.2	0.086	0.435275	1.0655		Platelet factor 4	P02776	PF4	1.2	0.031	2.2974	1.50864		Inactive tyrosine-protein kinase 7	Q13308	PTK7	-1.4	0.11	0.378929	0.958607
Thioredoxin reductase 1, cytoplasmic	Q16881	TXNRD1	-1.2	0.0031	0.435275	2.50864		Proteasome assembly chaperone 2	Q969U7	PSMG2	1.2	0.018	2.2974	1.74473		Proto-oncogene tyrosine-protein kinase receptor Ret	P07949	RET	-1.4	0.0018	0.378929	2.74473
Caspase-14	P31944	CASP14	-1.2	0.0065	0.435275	2.18709		Regenerating islet-derived protein 4	Q9BYZ8	REG4	1.2	0.0097	2.2974	2.01323		Oligoribonuclease, mitochondrial	Q9Y3B8	REXO2	-1.4	0.017	0.378929	1.76955
Glutathione S-transferase P	P09211	GSTP1	-1.2	0.073	0.435275	1.13668		Lipocalin-1	P31025	LCN1	1.2	0.009	2.2974	2.04576		Alpha-2-antiplasmin	P08697	SERPINF2	-1.4	0.087	0.378929	1.06048
Noelin-2	O95897	OLFM2	-1.2	0.1	0.435275	1		Arf-GAP with SH3 domain, ANK repeat and PH domain-containing protein 2	O43150	ASAP2	1.1	0.47	2.14355	0.327902		SLIT and NTRK-like protein 6	Q9H5Y7	SLITRK6	-1.4	0.017	0.378929	1.76955
Cell division control protein 42 homolog	P60953	CDC42	-1.2	0.026	0.435275	1.58503		S100 calcium-binding protein A15	Q86SG5	S100A7A	1.1	0.34	2.14355	0.468521		Trafficking protein particle complex subunit 3	O43617	TRAPPC3	-1.4	0.026	0.378929	1.58503
Titin	Q8WZ42	TTN	-1.1	0.054	0.466516	1.26761		Testican-2	Q92563	SPOCK2	1.1	0.3	2.14355	0.522879		Tuftelin	Q9NNX1	TUFT1	-1.4	0.021	0.378929	1.67778
Programmed cell death 6-interacting protein	Q8WUM4	PDCD6IP	-1.1	0.079	0.466516	1.10237		Tapasin-related protein	Q9BX59	TAPBPL	1.1	0.22	2.14355	0.657577		Lysophosphatidic acid phosphatase type 6	Q9NPH0	ACP6	-1.3	0.16	0.406126	0.79588
Calpain small subunit 1	P04632	CAPNS1	-1.1	0.012	0.466516	1.92082		Low affinity immunoglobulin gamma Fc region receptor II-a	P12318	FCGR2A	1.1	0.19	2.14355	0.721246		Serum amyloid P-component	P02743	APCS	-1.3	0.057	0.406126	1.24413
NADH-cytochrome b5 reductase 2	Q6BCY4	CYB5R2	-1.1	0.013	0.466516	1.88606		Serine protease HTRA1	Q92743	HTRA1	1.1	0.18	2.14355	0.744727		Contactin-6	Q9UQ52	CNTN6	-1.3	0.00018	0.406126	3.74473
Cystatin B	P04080	CSTB	-1.1	0.041	0.466516	1.38722		Chromogranin-A	P10645	CHGA	1.1	0.13	2.14355	0.886057		Citrate synthase, mitochondrial	O75390	CS	-1.3	0.23	0.406126	0.638272
Retinoic acid early transcript 1L protein	Q5VY80	RAET1L	-1.1	0.014	0.466516	1.85387		Coagulation factor VII	P08709	F7	1.1	0.13	2.14355	0.886057		Ectonucleotide pyrophosphatase/phosphodiesterase family member 7	Q6UWV6	ENPP7	-1.3	0.03	0.406126	1.52288
Dehydrogenase/reductase SDR family member 11	Q6UWP2	DHRS11	-1.1	0.019	0.466516	1.72125		Coagulation factor XIII	P00488	F13A1|F13B	1.1	0.12	2.14355	0.920819		Glutathione reductase, mitochondrial	P00390	GSR	-1.3	0.018	0.406126	1.74473
EH domain-containing protein 1	Q9H4M9	EHD1	-1.1	0.025	0.466516	1.60206		Osteopontin	P10451	SPP1	1.1	0.082	2.14355	1.08619		Interleukin-11 receptor subunit alpha	Q14626	IL11RA	-1.3	0.035	0.406126	1.45593
1-phosphatidylinositol-4,5-bisphosphate phosphodiesterase D1	P51178	PLCD1	-1.1	0.0056	0.466516	2.25181		Pleckstrin	P08567	PLEK	1.1	0.054	2.14355	1.26761		Programmed cell death 6-interacting protein	Q8WUM4	PDCD6IP	-1.3	0.13	0.406126	0.886057
Ubiquitin conjugation factor E4 A	Q14139	UBE4A	-1.1	0.02	0.466516	1.69897		Laminin-2	P24043	LAMA2	1.1	0.052	2.14355	1.284		Secretory phospholipase A2 receptor	Q13018	PLA2R1	-1.3	0.09	0.406126	1.04576
EH domain-containing protein 3	Q9NZN3	EHD3	-1.1	0.021	0.466516	1.67778		Carbonic anhydrase 1	P00915	CA1	1.1	0.051	2.14355	1.29243		Serpin B9	P50453	SERPINB9	-1.3	0.49	0.406126	0.309804
Galectin-3	P17931	LGALS3	-1.1	0.13	0.466516	0.886057		Monocyte differentiation antigen CD14*	P08571	CD14	1.1	0.05	2.14355	1.30103		Transforming growth factor beta receptor type 3	Q03167	TGFBR3	-1.3	0.37	0.406126	0.431798
L-lactate dehydrogenase B chain	P07195	LDHB	-1.1	0.049	0.466516	1.3098		Lysozyme C	P61626	LYZ	1.1	0.043	2.14355	1.36653		Thioredoxin domain-containing protein 12	O95881	TXNDC12	-1.3	0.29	0.406126	0.537602
72 kDa type IV collagenase	P08253	MMP2	-1.1	0.016	0.466516	1.79588		Myeloblastin*	P24158	PRTN3	1.1	0.027	2.14355	1.56864		Amiloride-sensitive amine oxidase [copper-containing]	P19801	AOC1	-1.2	0.13	0.435275	0.886057
Pyruvate kinase PKM	P14618	PKM	-1.1	0.076	0.466516	1.11919		Interleukin-1 receptor-like 1	Q01638	IL1RL1	1.1	0.025	2.14355	1.60206		Calcium-binding protein 39	Q9Y376	CAB39	-1.2	0.17	0.435275	0.769551
Macrophage migration inhibitory factor	P14174	MIF	-1.1	0.023	0.466516	1.63827		Hemoglobin subunit beta	P68871	HBB	1.1	0.019	2.14355	1.72125		Cell division control protein 42 homolog	P60953	CDC42	-1.2	0.14	0.435275	0.853872
Chymotrypsinogen B2	Q6GPI1	CTRB2	-1.1	0.11	0.466516	0.958607		Pleiotrophin	P21246	PTN	1.1	0.016	2.14355	1.79588		Cadherin-17	Q12864	CDH17	-1.2	0.03	0.435275	1.52288
																Collagen Type III	P02461	COL3A1	-1.2	0.025	0.435275	1.60206
								Decreased in NEC								Adapter molecule crk	P46108	CRK	-1.2	0.16	0.435275	0.79588
																Cystatin-SN	P01037	CST1	-1.2	0.0083	0.435275	2.08092
								Paired immunoglobulin-like type 2 receptor alpha isoform	Q9UKJ1	PILRA	-3.6	0.3	0.0824692	0.522879		Dickkopf-related protein 3*	Q9UBP4	DKK3	-1.2	0.012	0.435275	1.92082
								Integral membrane protein 2B	Q9Y287	ITM2B	-3.5	0.019	0.0883883	1.72125		Hemoglobin subunit gamma-2	P69892	HBG2	-1.2	0.82	0.435275	0.0861861
								Alpha-2-macroglobulin-like protein 1	A8K2U0	A2ML1	-3.3	0.064	0.101532	1.19382		Interleukin-36 receptor antagonist protein	Q9UBH0	IL36RN	-1.2	1.5e-05	0.435275	4.82391
								Phosphoglucomutase-2	Q96G03	PGM2	-3.1	0.064	0.116629	1.19382		Junction plakoglobin	P14923	JUP	-1.2	0.009	0.435275	2.04576
								Protein-glutamine gamma-glutamyltransferase E	Q08188	TGM3	-3.1	0.059	0.116629	1.22915		Kin of IRRE-like protein 2	Q6UWL6	KIRREL2	-1.2	0.029	0.435275	1.5376
								Tyrosine-protein phosphatase non-receptor type substrate 1	P78324	SIRPA	-3	0.088	0.125	1.05552		Microfibrillar-associated protein 2	P55001	MFAP2	-1.2	0.011	0.435275	1.95861
								L-lactate dehydrogenase A chain*	P00338	LDHA	-2.9	0.11	0.133972	0.958607		Sialidase-1	Q99519	NEU1	-1.2	0.36	0.435275	0.443697
								UPF0160 protein MYG1, mitochondrial	Q9HB07	MYG1	-2.8	0.031	0.143587	1.50864		BDNF/NT-3 growth factors receptor	Q16620	NTRK2	-1.2	0.019	0.435275	1.72125
								6-phosphogluconate dehydrogenase, decarboxylating	P52209	PGD	-2.7	0.11	0.153893	0.958607		Bis(5'-nucleosyl)-tetraphosphatase [asymmetrical]	P50583	NUDT2	-1.2	0.22	0.435275	0.657577
								Beta-crystallin S	P22914	CRYGS	-2.7	0.034	0.153893	1.46852		Noelin-2*	O95897	OLFM2	-1.2	0.013	0.435275	1.88606
								Desmoglein-1	Q02413	DSG1	-2.7	0.033	0.153893	1.48149		Purine nucleoside phosphorylase*	P00491	PNP	-1.2	0.6	0.435275	0.221849
								Deoxyhypusine hydroxylase	Q9BU89	DOHH	-2.7	0.014	0.153893	1.85387		Prion-like protein doppel	Q9UKY0	PRND	-1.2	0.0017	0.435275	2.76955
								Interleukin-36 beta	Q9NZH7	IL36B	-2.7	0.01	0.153893	2		Reticulocalbin-1	Q15293	RCN1	-1.2	0.11	0.435275	0.958607
								Macrophage-capping protein	P40121	CAPG	-2.6	0.11	0.164938	0.958607		Inactive tyrosine-protein kinase transmembrane receptor ROR1	Q01973	ROR1	-1.2	0.0038	0.435275	2.42022
								Oligoribonuclease, mitochondrial	Q9Y3B8	REXO2	-2.6	0.02	0.164938	1.69897		PAI-2	P05120	SERPINB2	-1.2	0.0065	0.435275	2.18709
								1-phosphatidylinositol-4,5-bisphosphate phosphodiesterase D1	P51178	PLCD1	-2.6	0.019	0.164938	1.72125		Adhesion G-protein coupled receptor F1	Q5T601	ADGRF1	-1.1	0.022	0.466516	1.65758
								Methionine aminopeptidase 2	P50579	METAP2	-2.5	0.09	0.176777	1.04576		3'(2'),5'-bisphosphate nucleotidase 1	O95861	BPNT1	-1.1	0.2	0.466516	0.69897
								UDP-glucose 6-dehydrogenase	O60701	UGDH	-2.4	0.16	0.189465	0.79588		Calpain small subunit 1	P04632	CAPNS1	-1.1	0.018	0.466516	1.74473
								Clathrin interactor 1	Q14677	CLINT1	-2.4	0.15	0.189465	0.823909		Cadherin-11:Extracellular domain	P55287	CDH11	-1.1	0.0047	0.466516	2.3279
								Fructose-bisphosphate aldolase C	P09972	ALDOC	-2.4	0.1	0.189465	1		Collagen alpha-2(VI) chain	P12110	COL6A2	-1.1	0.0011	0.466516	2.95861
								Calpain small subunit 1	P04632	CAPNS1	-2.3	0.14	0.203063	0.853872		Granulocyte-macrophage colony-stimulating factor receptor subunit alpha	P15509	CSF2RA	-1.1	0.0066	0.466516	2.18046
								Porphobilinogen deaminase	P08397	HMBS	-2.3	0.067	0.203063	1.17393		Cystatin-SA	P09228	CST2	-1.1	0.0021	0.466516	2.67778
								Kallikrein-11*	Q9UBX7	KLK11	-2.3	0.027	0.203063	1.56864		Cystatin B	P04080	CSTB	-1.1	0.079	0.466516	1.10237
								Protein DDI1 homolog 2	Q5TDH0	DDI2	-2.2	0.082	0.217638	1.08619		Chymotrypsinogen B2	Q6GPI1	CTRB2	-1.1	0.16	0.466516	0.79588
								Desmoglein-3	P32926	DSG3	-2.2	0.037	0.217638	1.4318		NADH-cytochrome b5 reductase 2	Q6BCY4	CYB5R2	-1.1	0.066	0.466516	1.18046
								Gamma-enolase*	P09104	ENO2	-2.2	0.0021	0.217638	2.67778		EH domain-containing protein 1	Q9H4M9	EHD1	-1.1	0.23	0.466516	0.638272
								Cleavage and polyadenylation specificity factor subunit 5	O43809	NUDT21	-2.1	0.4	0.233258	0.39794		EH domain-containing protein 3	Q9NZN3	EHD3	-1.1	0.2	0.466516	0.69897
								Glucose-6-phosphate 1-dehydrogenase	P11413	G6PD	-2.1	0.2	0.233258	0.69897		Ephrin type-B receptor 1	P54762	EPHB1	-1.1	0.022	0.466516	1.65758
								DnaJ homolog subfamily B member 8	Q8NHS0	DNAJB8	-2.1	0.2	0.233258	0.69897		Fatty acid-binding protein 9	Q0Z7S8	FABP9	-1.1	0.00046	0.466516	3.33724
								Poly(ADP-ribose) glycohydrolase ARH3	Q9NX46	ADPRS	-2.1	0.19	0.233258	0.721246		Fibulin-1	P23142	FBLN1	-1.1	0.00047	0.466516	3.3279
								Peptidyl-prolyl cis-trans isomerase FKBP3	Q00688	FKBP3	-2.1	0.17	0.233258	0.769551		Fetuin-B	Q9UGM5	FETUB	-1.1	0.47	0.466516	0.327902
								T-complex protein 1 subunit theta	P50990	CCT8	-2.1	0.13	0.233258	0.886057		Guanylate kinase	Q16774	GUK1	-1.1	0.2	0.466516	0.69897
								Mitogen-activated protein kinase 10	P53779	MAPK10	-2.1	0.13	0.233258	0.886057		Immunoglobulin superfamily containing leucine-rich repeat protein 2	Q6UXK2	ISLR2	-1.1	0.016	0.466516	1.79588
								Lamina-associated polypeptide 2, isoforms beta/gamma	P42167	TMPO	-2.1	0.1	0.233258	1		Kallikrein-14	Q9P0G3	KLK14	-1.1	0.038	0.466516	1.42022
								Fatty acid-binding protein, epidermal	Q01469	FABP5	-2.1	0.079	0.233258	1.10237		Macrophage migration inhibitory factor	P14174	MIF	-1.1	0.23	0.466516	0.638272
								Ras-related protein Rab-21	Q9UL25	RAB21	-2.1	0.061	0.233258	1.21467		Matrix-remodeling-associated protein 8:Extracellular domain	Q9BRK3	MXRA8	-1.1	0.059	0.466516	1.22915
								Ly6/PLAUR domain-containing protein 3	O95274	LYPD3	-2.1	0.057	0.233258	1.24413		UPF0160 protein MYG1, mitochondrial	Q9HB07	MYG1	-1.1	0.053	0.466516	1.27572
								Inositol-tetrakisphosphate 1-kinase	Q13572	ITPK1	-2.1	0.037	0.233258	1.4318		Myocilin	Q99972	MYOC	-1.1	0.047	0.466516	1.3279
								Tetranectin	P05452	CLEC3B	-2.1	0.028	0.233258	1.55284		5'-Nucleotidase	P21589	NT5E	-1.1	0.023	0.466516	1.63827
								Interleukin-36 receptor antagonist protein	Q9UBH0	IL36RN	-2.1	0.0091	0.233258	2.04096		Esterase OVCA2	Q8WZ82	OVCA2	-1.1	0.23	0.466516	0.638272
								SUMO-conjugating enzyme UBC9	P63279	UBE2I	-2	0.43	0.25	0.366532		Prohibitin-2	Q99623	PHB2	-1.1	0.016	0.466516	1.79588
								Inorganic pyrophosphatase	Q15181	PPA1	-2	0.22	0.25	0.657577		Purine nucleoside phosphorylase*	P00491	PNP	-1.1	0.58	0.466516	0.236572
								Ubiquitin-conjugating enzyme E2 variant 1	Q13404	UBE2V1	-2	0.21	0.25	0.677781		Glucosidase 2 subunit beta	P14314	PRKCSH	-1.1	0.031	0.466516	1.50864
								14-3-3 protein gamma	P61981	YWHAG	-2	0.21	0.25	0.677781		Retinoic acid early transcript 1L protein	Q5VY80	RAET1L	-1.1	0.035	0.466516	1.45593
								Ephrin type-A receptor 10	Q5JZY3	EPHA10	-2	0.19	0.25	0.721246		Sodium channel subunit beta-3	Q9NY72	SCN3B	-1.1	0.0021	0.466516	2.67778
								Pyruvate kinase PKM	P14618	PKM	-2	0.16	0.25	0.79588		Serpin B4	P48594	SERPINB4	-1.1	0.035	0.466516	1.45593
								ERO1-like protein alpha	Q96HE7	ERO1A	-2	0.16	0.25	0.79588		Thioredoxin reductase 1, cytoplasmic	Q16881	TXNRD1	-1.1	0.0082	0.466516	2.08619
								Programmed cell death protein 5	O14737	PDCD5	-2	0.15	0.25	0.823909		WAP four-disulfide core domain protein 1	Q9HC57	WFDC1	-1.1	0.007	0.466516	2.1549
								UBE2N (Ubc13)/Uev1a Complex*	P61088	UBE2N	-2	0.15	0.25	0.823909
								Epidermal growth factor:Extracellular domain	P01133	EGF	-2	0.14	0.25	0.853872
								Calpain I	P07384	CAPN1	-2	0.1	0.25	1
								Putative deoxyribonuclease TATDN1	Q6P1N9	TATDN1	-2	0.06	0.25	1.22185
								Kallikrein-13	Q9UKR3	KLK13	-2	0.054	0.25	1.26761
								Homer protein homolog 1	Q86YM7	HOMER1	-2	0.022	0.25	1.65758
								Hsc70-interacting protein	P50502	ST13	-1.9	0.22	0.267943	0.657577
								Calsyntenin-3	Q9BQT9	CLSTN3	-1.9	0.2	0.267943	0.69897
								Disks large homolog 2	Q15700	DLG2	-1.9	0.17	0.267943	0.769551
								60S ribosomal protein L12	P30050	RPL12	-1.9	0.13	0.267943	0.886057
								Beta-catenin-interacting protein 1	Q9NSA3	CTNNBIP1	-1.9	0.12	0.267943	0.920819
								Protein S100-A10	P60903	S100A10	-1.9	0.11	0.267943	0.958607
								Serpin B4	P48594	SERPINB4	-1.9	0.094	0.267943	1.02687
								THAP domain-containing protein 4	Q8WY91	THAP4	-1.9	0.012	0.267943	1.92082
								Mesencephalic astrocyte-derived neurotrophic factor	P55145	MANF	-1.8	0.3	0.287175	0.522879
								ADP-ribosylation factor-binding protein GGA1	Q9UJY5	GGA1	-1.8	0.27	0.287175	0.568636
								Calcium-binding protein 39-like	Q9H9S4	CAB39L	-1.8	0.24	0.287175	0.619789
								Asparaginyl-tRNA synthetase, cytoplasmic	O43776	NARS1	-1.8	0.19	0.287175	0.721246
								Nucleoside diphosphate kinase B	P22392	NME2	-1.8	0.17	0.287175	0.769551
								Calcium-binding protein 39	Q9Y376	CAB39	-1.8	0.1	0.287175	1
								PAI-2	P05120	SERPINB2	-1.8	0.099	0.287175	1.00436
								Gamma-synuclein	O76070	SNCG	-1.8	0.093	0.287175	1.03152
								DnaJ homolog subfamily C member 5B	Q9UF47	DNAJC5B	-1.8	0.093	0.287175	1.03152
								Glucosamine-6-phosphate isomerase 1	P46926	GNPDA1	-1.8	0.083	0.287175	1.08092
								Spermatogenesis-associated protein 46	Q5T0L3	SPATA46	-1.8	0.073	0.287175	1.13668
								Glucosamine 6-phosphate N-acetyltransferase	Q96EK6	GNPNAT1	-1.8	0.07	0.287175	1.1549
								Glutathione synthetase	P48637	GSS	-1.8	0.055	0.287175	1.25964
								Serpin B8	P50452	SERPINB8	-1.8	0.041	0.287175	1.38722
								Kallikrein-10	O43240	KLK10	-1.8	0.023	0.287175	1.63827
								Trimeric intracellular cation channel type B	Q9NVV0	TMEM38B	-1.8	0.02	0.287175	1.69897
								Purine nucleoside phosphorylase*	P00491	PNP	-1.7	0.35	0.307786	0.455932
								Amiloride-sensitive amine oxidase [copper-containing]	P19801	AOC1	-1.7	0.33	0.307786	0.481486
								Serine protease 27*	Q9BQR3	PRSS27	-1.7	0.32	0.307786	0.49485
								Tetratricopeptide repeat protein 1	Q99614	TTC1	-1.7	0.25	0.307786	0.60206
								Peroxiredoxin-1	Q06830	PRDX1	-1.7	0.18	0.307786	0.744727
								3-hydroxyisobutyryl-CoA hydrolase, mitochondrial	Q6NVY1	HIBCH	-1.7	0.12	0.307786	0.920819
								Retinal dehydrogenase 2	O94788	ALDH1A2	-1.7	0.11	0.307786	0.958607
								L-lactate dehydrogenase A chain*	P00338	LDHA	-1.7	0.11	0.307786	0.958607
								Calcineurin	Q08209	PPP3CA	-1.7	0.079	0.307786	1.10237
								Dickkopf-related protein 2	Q9UBU2	DKK2	-1.7	0.061	0.307786	1.21467
								Protein S100-A16	Q96FQ6	S100A16	-1.7	0.057	0.307786	1.24413
								Dehydrogenase/reductase SDR family member 11	Q6UWP2	DHRS11	-1.7	0.051	0.307786	1.29243
								Cysteine-rich secretory protein 3	P54108	CRISP3	-1.7	0.05	0.307786	1.30103
								Glutathione reductase, mitochondrial	P00390	GSR	-1.7	0.046	0.307786	1.33724
								Receptor tyrosine-protein kinase erbB-3	P21860	ERBB3	-1.7	0.041	0.307786	1.38722
								Dihydropteridine reductase	P09417	QDPR	-1.7	0.031	0.307786	1.50864
								tRNA wybutosine-synthesizing protein 5	A2RUC4	TYW5	-1.7	0.021	0.307786	1.67778
								D-tyrosyl-tRNA(Tyr) deacylase 1	Q8TEA8	DTD1	-1.7	0.0043	0.307786	2.36653
								Poly(rC)-binding protein 1	Q15365	PCBP1	-1.6	0.49	0.329877	0.309804
								Eukaryotic translation initiation factor 2 subunit 1	P05198	EIF2S1	-1.6	0.44	0.329877	0.356547
								Eukaryotic translation initiation factor 5A-2	Q9GZV4	EIF5A2	-1.6	0.41	0.329877	0.387216
								Guanylate-binding protein 1	P32455	GBP1	-1.6	0.39	0.329877	0.408935
								Vacuolar protein sorting-associated protein VTA1 homolog	Q9NP79	VTA1	-1.6	0.37	0.329877	0.431798
								Purine nucleoside phosphorylase*	P00491	PNP	-1.6	0.33	0.329877	0.481486
								Sulfhydryl oxidase 1	O00391	QSOX1	-1.6	0.27	0.329877	0.568636
								PC4 and SFRS1-interacting protein	O75475	PSIP1	-1.6	0.26	0.329877	0.585027
								Polyadenylate-binding protein 4	Q13310	PABPC4	-1.6	0.2	0.329877	0.69897
								Protein S100-A9	P06702	S100A9	-1.6	0.19	0.329877	0.721246
								14-3-3 protein eta	Q04917	YWHAH	-1.6	0.13	0.329877	0.886057
								Ubiquitin-conjugating enzyme E2 variant 2	Q15819	UBE2V2	-1.6	0.12	0.329877	0.920819
								Thioredoxin reductase 1, cytoplasmic	Q16881	TXNRD1	-1.6	0.11	0.329877	0.958607
								Epsin-1	Q9Y6I3	EPN1	-1.6	0.11	0.329877	0.958607
								Ubiquitin conjugation factor E4 A	Q14139	UBE4A	-1.6	0.07	0.329877	1.1549
								Uridine phosphorylase 1	Q16831	UPP1	-1.6	0.065	0.329877	1.18709
								Annexin A8	P13928	ANXA8	-1.6	0.062	0.329877	1.20761
								Macrophage migration inhibitory factor	P14174	MIF	-1.6	0.06	0.329877	1.22185
								NADP-dependent malic enzyme	P48163	ME1	-1.6	0.04	0.329877	1.39794
								Plexin-B2	O15031	PLXNB2	-1.6	0.018	0.329877	1.74473
								Dipeptidase 1	P16444	DPEP1	-1.6	0.0081	0.329877	2.09151
								Adenylate kinase 2, mitochondrial	P54819	AK2	-1.5	0.51	0.353553	0.29243
								60S ribosomal protein L30	P62888	RPL30	-1.5	0.47	0.353553	0.327902
								Endoplasmic reticulum aminopeptidase 1	Q9NZ08	ERAP1	-1.5	0.25	0.353553	0.60206
								Tropomyosin alpha-4 chain	P67936	TPM4	-1.5	0.24	0.353553	0.619789
								Serpin B5	P36952	SERPINB5	-1.5	0.23	0.353553	0.638272
								LDLR chaperone MESD	Q14696	MESD	-1.5	0.22	0.353553	0.657577
								Glutathione S-transferase P	P09211	GSTP1	-1.5	0.17	0.353553	0.769551
								Endoplasmic reticulum resident protein 29	P30040	ERP29	-1.5	0.16	0.353553	0.79588
								Pyruvate kinase PKLR	P30613	PKLR	-1.5	0.15	0.353553	0.823909
								Gamma-aminobutyric acid receptor-associated protein-like 2	P60520	GABARAPL2	-1.5	0.13	0.353553	0.886057
								Eukaryotic translation initiation factor 2C 2	Q9UKV8	AGO2	-1.5	0.11	0.353553	0.958607
								Cadherin-1	P12830	CDH1	-1.5	0.08	0.353553	1.09691
								Allograft inflammatory factor 1-like	Q9BQI0	AIF1L	-1.5	0.077	0.353553	1.11351
								Transcriptional enhancer factor TEF-5	Q99594	TEAD3	-1.5	0.073	0.353553	1.13668
								Succinate-semialdehyde dehydrogenase, mitochondrial	P51649	ALDH5A1	-1.5	0.063	0.353553	1.20066
								Gamma-enolase*	P09104	ENO2	-1.5	0.049	0.353553	1.3098
								Dickkopf-related protein 4	Q9UBT3	DKK4	-1.5	0.043	0.353553	1.36653
								Toll-interacting protein	Q9H0E2	TOLLIP	-1.5	0.037	0.353553	1.4318
								Ras-related protein Rab-8B	Q92930	RAB8B	-1.5	0.028	0.353553	1.55284
								Ras-related protein Rab-4B	P61018	RAB4B	-1.5	0.0082	0.353553	2.08619
								Epidermal growth factor receptor kinase substrate 8-like protein 2	Q9H6S3	EPS8L2	-1.5	0.0057	0.353553	2.24413
								Kallikrein-11*	Q9UBX7	KLK11	-1.5	0.0011	0.353553	2.95861
								Trypsin-1	P07477	PRSS1	-1.4	0.91	0.378929	0.0409586
								Protein SGT1 homolog	Q9Y2Z0	SUGT1	-1.4	0.4	0.378929	0.39794
								U8 snoRNA-decapping enzyme	Q96DE0	NUDT16	-1.4	0.4	0.378929	0.39794
								Palmitoyl-protein thioesterase 1	P50897	PPT1	-1.4	0.37	0.378929	0.431798
								Glycyl t-RNA synthetase	P41250	GARS1	-1.4	0.33	0.378929	0.481486
								F-actin-capping protein subunit alpha-1	P52907	CAPZA1	-1.4	0.3	0.378929	0.522879
								PolyUbiquitin K48-linked	P0CG47	UBB	-1.4	0.28	0.378929	0.552842
								Proliferation-associated protein 2G4	Q9UQ80	PA2G4	-1.4	0.21	0.378929	0.677781
								Integrin alpha-I: beta-1 complex	P56199	ITGA1|ITGB1	-1.4	0.19	0.378929	0.721246
								Glycogen phosphorylase, liver form	P06737	PYGL	-1.4	0.15	0.378929	0.823909
								72 kDa type IV collagenase	P08253	MMP2	-1.4	0.15	0.378929	0.823909
								Acyl-CoA-binding domain-containing protein 6	Q9BR61	ACBD6	-1.4	0.14	0.378929	0.853872
								Adenylate kinase isoenzyme 1	P00568	AK1	-1.4	0.13	0.378929	0.886057
								Rab GDP dissociation inhibitor beta	P50395	GDI2	-1.4	0.11	0.378929	0.958607
								Ras-related protein Ral-A	P11233	RALA	-1.4	0.076	0.378929	1.11919
								Lysophosphatidic acid phosphatase type 6	Q9NPH0	ACP6	-1.4	0.047	0.378929	1.3279
								Hypoxanthine-guanine phosphoribosyltransferase	P00492	HPRT1	-1.4	0.046	0.378929	1.33724
								Quinone oxidoreductase	Q08257	CRYZ	-1.4	0.029	0.378929	1.5376
								Radixin	P35241	RDX	-1.4	0.024	0.378929	1.61979
								Collagen alpha-1(VI) chain	P12109	COL6A1	-1.4	0.017	0.378929	1.76955
								Putative D-tyrosyl-tRNA(Tyr) deacylase 2	Q96FN9	DTD2	-1.4	0.0089	0.378929	2.05061
								Microtubule-associated protein RP/EB family member 1	Q15691	MAPRE1	-1.3	0.57	0.406126	0.244125
								ADP-ribosylation factor-like protein 5B	Q96KC2	ARL5B	-1.3	0.38	0.406126	0.420216
								UBE2N (Ubc13)/Uev1a Complex*	P61088|Q13404	UBE2N|UBE2V1	-1.3	0.31	0.406126	0.508638
								Cystatin B	P04080	CSTB	-1.3	0.3	0.406126	0.522879
								Vesicle-associated membrane protein-associated protein A	Q9P0L0	VAPA	-1.3	0.26	0.406126	0.585027
								PGM5	Q15124	PGM5	-1.3	0.25	0.406126	0.60206
								Visinin-like protein 1	P62760	VSNL1	-1.3	0.18	0.406126	0.744727
								Histidine--tRNA ligase, cytoplasmic	P12081	HARS1	-1.3	0.17	0.406126	0.769551
								cAMP-dependent protein kinase type II-beta regulatory subunit	P31323	PRKAR2B	-1.3	0.16	0.406126	0.79588
								Podocalyxin-like protein 2	Q9NZ53	PODXL2	-1.3	0.15	0.406126	0.823909
								Heat shock 70 kDa protein 1B	P0DMV9	HSPA1B	-1.3	0.15	0.406126	0.823909
								Cell division control protein 42 homolog	P60953	CDC42	-1.3	0.13	0.406126	0.886057
								Meprin A subunit alpha	Q16819	MEP1A	-1.3	0.086	0.406126	1.0655
								Tuftelin	Q9NNX1	TUFT1	-1.3	0.082	0.406126	1.08619
								Adenosine kinase	P55263	ADK	-1.3	0.071	0.406126	1.14874
								Glutathione S-transferase Mu 1	P09488	GSTM1	-1.3	0.068	0.406126	1.16749
								10 kDa heat shock protein, mitochondrial	P61604	HSPE1	-1.3	0.056	0.406126	1.25181
								Alcohol dehydrogenase 1C	P00326	ADH1C	-1.3	0.031	0.406126	1.50864
								WD repeat-containing protein 5	P61964	WDR5	-1.3	0.0076	0.406126	2.11919
								Nectin-1, isoform gamma:Extracellular domain	Q15223	NECTIN1	-1.3	0.0042	0.406126	2.37675
								SH3 domain-binding glutamic acid-rich-like protein 2	Q9UJC5	SH3BGRL2	-1.2	0.57	0.435275	0.244125
								Progesterone receptor	P06401	PGR	-1.2	0.42	0.435275	0.376751
								UPF0696 protein C11orf68	Q9H3H3	C11orf68	-1.2	0.3	0.435275	0.522879
								Heme oxygenase 1	P09601	HMOX1	-1.2	0.27	0.435275	0.568636
								Serpin B13	Q9UIV8	SERPINB13	-1.2	0.27	0.435275	0.568636
								Alpha-galactosidase A	P06280	GLA	-1.2	0.26	0.435275	0.585027
								Far upstream element-binding protein 2	Q92945	KHSRP	-1.2	0.24	0.435275	0.619789
								Enoyl-CoA hydratase, mitochondrial	P30084	ECHS1	-1.2	0.23	0.435275	0.638272
								Oncoprotein-induced transcript 3 protein	Q8WWZ8	OIT3	-1.2	0.23	0.435275	0.638272
								Protein S100-A11	P31949	S100A11	-1.2	0.22	0.435275	0.657577
								Squamous cell carcinoma antigen 1	P29508	SERPINB3	-1.2	0.18	0.435275	0.744727
								Ezrin-radixin-moesin-binding phosphoprotein 50	O14745	SLC9A3R1	-1.2	0.16	0.435275	0.79588
								L-lactate dehydrogenase B chain	P07195	LDHB	-1.2	0.15	0.435275	0.823909
								AP-1 complex-associated regulatory protein	Q63HQ0	AP1AR	-1.2	0.14	0.435275	0.853872
								NADH-cytochrome b5 reductase 2	Q6BCY4	CYB5R2	-1.2	0.13	0.435275	0.886057
								Protein argonaute-1	Q9UL18	AGO1	-1.2	0.11	0.435275	0.958607
								Caspase-14	P31944	CASP14	-1.2	0.1	0.435275	1
								Phosphoserine aminotransferase	Q9Y617	PSAT1	-1.2	0.1	0.435275	1
								DnaJ homolog subfamily B member 2	P25686	DNAJB2	-1.2	0.09	0.435275	1.04576
								Calpain-2 catalytic subunit	P17655	CAPN2	-1.2	0.088	0.435275	1.05552
								Synaptic vesicle membrane protein VAT-1 homolog	Q99536	VAT1	-1.2	0.086	0.435275	1.0655
								Cysteine-rich tail protein 1	A8MQ03	CYSRT1	-1.2	0.085	0.435275	1.07058
								Citrate synthase, mitochondrial	O75390	CS	-1.2	0.078	0.435275	1.10791
								MHC class I polypeptide-related sequence A	Q29983	MICA	-1.2	0.072	0.435275	1.14267
								Protein kinase C and casein kinase substrate in neurons protein 2	Q9UNF0	PACSIN2	-1.2	0.068	0.435275	1.16749
								1-phosphatidylinositol-4,5-bisphosphate phosphodiesterase B1	Q9NQ66	PLCB1	-1.2	0.064	0.435275	1.19382
								CD109 antigen	Q6YHK3	CD109	-1.2	0.05	0.435275	1.30103
								Protein phosphatase inhibitor 2	P41236	PPP1R2	-1.2	0.039	0.435275	1.40894
								Ras-related protein Rab-14	P61106	RAB14	-1.2	0.033	0.435275	1.48149
								SMAD5	Q99717	SMAD5	-1.2	0.031	0.435275	1.50864
								Ras-related protein Rab-5B	P61020	RAB5B	-1.2	0.029	0.435275	1.5376
								N(G),N(G)-dimethylarginine dimethylaminohydrolase 1	O94760	DDAH1	-1.2	0.025	0.435275	1.60206
								Kunitz-type protease inhibitor 1	O43278	SPINT1	-1.2	0.012	0.435275	1.92082
								Prostatic acid phosphatase	P15309	ACP3	-1.2	0.0074	0.435275	2.13077
								Extracellular matrix protein 1	Q16610	ECM1	-1.1	0.55	0.466516	0.259637
								Chymotrypsinogen B2	Q6GPI1	CTRB2	-1.1	0.45	0.466516	0.346787
								Transformer-2 protein homolog beta	P62995	TRA2B	-1.1	0.36	0.466516	0.443697
								Protein-arginine deiminase type-1	Q9ULC6	PADI1	-1.1	0.36	0.466516	0.443697
								Glutamine synthetase	P15104	GLUL	-1.1	0.35	0.466516	0.455932
								Transaldolase	P37837	TALDO1	-1.1	0.32	0.466516	0.49485
								Palmdelphin	Q9NP74	PALMD	-1.1	0.32	0.466516	0.49485
								UBX domain-containing protein 4:Cytoplasmic domain 2	Q92575	UBXN4	-1.1	0.25	0.466516	0.60206
								Serine/threonine-protein kinase OSR1	O95747	OXSR1	-1.1	0.2	0.466516	0.69897
								Glyceraldehyde-3-phosphate dehydrogenase	P04406	GAPDH	-1.1	0.19	0.466516	0.721246
								Bisphosphoglycerate mutase	P07738	BPGM	-1.1	0.17	0.466516	0.769551
								Phospholipid transfer protein	P55058	PLTP	-1.1	0.17	0.466516	0.769551
								Transcriptional coactivator YAP1	P46937	YAP1	-1.1	0.15	0.466516	0.823909
								N-acetyl-D-glucosamine kinase	Q9UJ70	NAGK	-1.1	0.15	0.466516	0.823909
								Argininosuccinate lyase	P04424	ASL	-1.1	0.13	0.466516	0.886057
								Acetyl-CoA acetyltransferase, cytosolic	Q9BWD1	ACAT2	-1.1	0.13	0.466516	0.886057
								Serine protease inhibitor Kazal-type 7	P58062	SPINK7	-1.1	0.11	0.466516	0.958607
								Alpha- and gamma-adaptin-binding protein p34	Q6PD74	AAGAB	-1.1	0.11	0.466516	0.958607
								Charged multivesicular body protein 4a	Q9BY43	CHMP4A	-1.1	0.11	0.466516	0.958607
								Protein S100-A2	P29034	S100A2	-1.1	0.1	0.466516	1
								Titin	Q8WZ42	TTN	-1.1	0.098	0.466516	1.00877
								Calcyclin-binding protein	Q9HB71	CACYBP	-1.1	0.093	0.466516	1.03152
								Ubiquitin-conjugating enzyme E2 Z	Q9H832	UBE2Z	-1.1	0.087	0.466516	1.06048
								TATA-binding protein-associated factor 2N	Q92804	TAF15	-1.1	0.077	0.466516	1.11351
								Serine protease 27*	Q9BQR3	PRSS27	-1.1	0.077	0.466516	1.11351
								Endoplasmic reticulum aminopeptidase 2	Q6P179	ERAP2	-1.1	0.076	0.466516	1.11919
								Protein argonaute-3	Q9H9G7	AGO3	-1.1	0.074	0.466516	1.13077
								Neuropeptide Y	P01303	NPY	-1.1	0.065	0.466516	1.18709
								COP9 signalosome complex subunit 5	Q92905	COPS5	-1.1	0.063	0.466516	1.20066
								Isochorismatase domain-containing protein 1	Q96CN7	ISOC1	-1.1	0.063	0.466516	1.20066
								Ezrin	P15311	EZR	-1.1	0.061	0.466516	1.21467
								Ubiquitin-conjugating enzyme E2 G1	P62253	UBE2G1	-1.1	0.053	0.466516	1.27572
								Ras-related protein Rab-7	P51149	RAB7A	-1.1	0.053	0.466516	1.27572
								Triosephosphate isomerase	P60174	TPI1	-1.1	0.041	0.466516	1.38722
								Calcyphosin	Q13938	CAPS	-1.1	0.029	0.466516	1.5376
								EH domain-containing protein 1	Q9H4M9	EHD1	-1.1	0.022	0.466516	1.65758
								NIF3-like protein 1	Q9GZT8	NIF3L1	-1.1	0.02	0.466516	1.69897
								Pregnancy-specific beta-1-glycoprotein 9	Q00887	PSG9	-1.1	0.019	0.466516	1.72125
								S-formylglutathione hydrolase	P10768	ESD	-1.1	0.015	0.466516	1.82391
								PolyUbiquitin K63-linked	P0CG48	UBC	-1.1	0.015	0.466516	1.82391
								EH domain-containing protein 3	Q9NZN3	EHD3	-1.1	0.014	0.466516	1.85387
