## Supplemental Table 2 for "Improving Diagnostic Precision: Urine Proteomics Identifies Promising Biomarkers for Necrotizing Enterocolitis"

### Sheet: Table S2
	Supplementary Table S2. Summary of proteomic and ELISA data
	Proteomics Assay					ELISA
	Protein	Log10 RFU NEC	Log10 RFU control	Median Fold change	AUC (95% CI)	NEC	Control	Mean fold change	Median fold change
						(ng/mg protein)	(ng/mg protein)
						Mean (Median)	Mean (Median)
	REG1B	4.15	2.98	9.2	0.82 (0.69-0.95)	1587.9 (145.6)	57.60 (26.1)	27.6	5.6
	REG3A	3.39	2.54	2.6	0.79 (0.65-0.93)	0.747 (0.021)	0.025 (0.014)	29.9	1.5
	DEFA5	3.45	2.69	3	0.66 (0.49-0.83)	54.8 (29.49)	5.78 (4.12)	9.5	7.2
	FABP2	3.37	3.12	3	0.68 (0.51-0.84)	69.7 (0.20)	0.74 (0.25)	94.2	0.8
